# Population nuclear mitochondrial disease risk estimated from nuclear disease gene variants in a healthy older cohort

**DOI:** 10.64898/2026.05.14.26353160

**Authors:** Eloise C. Watson, Shyamsundar Ravishankar, Matthew Hobbs, Joseph Copty, Chenlong Yu, Sarah Kummerfeld, Christina Liang, Paul Lacaze, Ryan L. Davis, Carolyn M. Sue

**Affiliations:** Department of Neurogenetics, Kolling Institute, University of Sydney and Northern Sydney Local Health District, St Leonards, NSW, Australia; School of Medical Science, Faculty of Medicine and Health, Northern (Arabanoo) Precinct, University of Sydney, Camperdown, NSW, Australia; Department of Neurology, Royal North Shore Hospital, Northern Sydney Local Health District, St Leonards, NSW, Australia; Garvan Institute of Medical Research, Darlinghurst, NSW, Australia; School of Public Health and Preventive Medicine, Monash University, VIC, Australia

**Author notes:** School of Clinical Medicine, University of New South Wales, Randwick, NSW, Australia. Contributed equally (Ryan L. Davis, Carolyn M. Sue). **Correspondence:** Ryan Davis, School of Medical Science, Faculty of Medicine and Healthy, University of Sydney, Camperdown, NSW, Australia.

## Abstract

Mitochondrial diseases (MDs) are genetically and phenotypically diverse and can be difficult to diagnose. Prevalence estimates derive largely from diagnosed cases and may underestimate population MD risk. Population-based studies are limited in scope and number but indicate MD variants are common. As genomic sequencing advances have made comprehensive population-based evaluation feasible, we sought to evaluate nuclear MD variation in a population cohort to understand variant prevalence and differences in MD risk estimates

We identified disease-associated nuclear gene variants in 270 nuclear MD genes across 2,845 healthy older individuals in the Medical Genome Reference Bank. From Pathogenic or Likely Pathogenic Variants (PLPVs) we estimated autosomal recessive (AR) and autosomal dominant (AD) MD risk for individual genes and all nuclear variant-associated MDs.

We identified 554 PLPV alleles representing 357 unique variants in 145 genes. Combined AR MD risk was estimated at 25.8 per 100,000 (95% CI 18.7 to 32.9), or 1 in 3,880 individuals. *SPG7* (12.65 per 100,000; 95% CI 7.52-20.6) and *POLG* (4.23 per 100,000; 95% CI 2.10-8.01) contributed the greatest single gene AR MD risks and *OPA1* variants posed the greatest AD MD risk.

We observed a high rate of MD-associated nuclear gene variation in this healthy older cohort. The estimated lifetime AR MD risk was higher than commonly quoted prevalence estimates for *all* MDs, and the presence of common AD variants suggests variant penetrance may be lower than previously understood. These data help contextualise population MD risk and may inform clinical counselling and care.
