## Supplementary 3_AR risk for "Population nuclear mitochondrial disease risk estimated from nuclear disease gene variants in a healthy older cohort"

gene	gene_variant_count	gene_allele_count	lower_p	p_population allele frequency	upper_p	lower_risk	risk_population lifetime AR nDNA MD risk	upper_risk
AARS2	3	3	0.000108743	0.000527241	0.001540041	1.18E-08	2.78E-07	2.37E-06
ABAT	2	3	0.000108743	0.000527241	0.001540041	1.18E-08	2.78E-07	2.37E-06
ACAD9	1	1	4.45E-06	0.000175747	0.000978806	1.98E-11	3.09E-08	9.58E-07
ACADM	9	47	0.006075347	0.008260105	0.010969212	3.69E-05	6.82E-05	0.000120324
ACADS	11	13	0.001217055	0.00228471	0.003903755	1.48E-06	5.22E-06	1.52E-05
ACADSB	3	5	0.000285382	0.000878735	0.002049472	8.14E-08	7.72E-07	4.20E-06
ACADVL	10	17	0.001741378	0.002987698	0.004779298	3.03E-06	8.93E-06	2.28E-05
ACAT1	4	4	0.000191573	0.000702988	0.001798941	3.67E-08	4.94E-07	3.24E-06
AFG3L2	2	2	4.26E-05	0.000351494	0.001269134	1.81E-09	1.24E-07	1.61E-06
AGK	1	1	4.45E-06	0.000175747	0.000978806	1.98E-11	3.09E-08	9.58E-07
AK2	1	1	4.45E-06	0.000175747	0.000978806	1.98E-11	3.09E-08	9.58E-07
ALDH18A1	1	1	4.45E-06	0.000175747	0.000978806	1.98E-11	3.09E-08	9.58E-07
ANO10	2	2	4.26E-05	0.000351494	0.001269134	1.81E-09	1.24E-07	1.61E-06
APTX	2	6	0.000387071	0.001054482	0.002293739	1.50E-07	1.11E-06	5.26E-06
ATAD3A	1	1	4.45E-06	0.000175747	0.000978806	1.98E-11	3.09E-08	9.58E-07
ATP5F1A (= ATP5A1)	2	3	0.000108743	0.000527241	0.001540041	1.18E-08	2.78E-07	2.37E-06
ATP5MK (= ATP5MD, USMG5)	1	2	4.26E-05	0.000351494	0.001269134	1.81E-09	1.24E-07	1.61E-06
AUH	1	1	4.45E-06	0.000175747	0.000978806	1.98E-11	3.09E-08	9.58E-07
BCS1L	3	3	0.000108743	0.000527241	0.001540041	1.18E-08	2.78E-07	2.37E-06
BOLA3	1	2	4.26E-05	0.000351494	0.001269134	1.81E-09	1.24E-07	1.61E-06
BTD	7	19	0.002011572	0.003339192	0.005209671	4.05E-06	1.12E-05	2.71E-05
C19ORF12	2	2	4.26E-05	0.000351494	0.001269134	1.81E-09	1.24E-07	1.61E-06
CA5A	1	1	4.45E-06	0.000175747	0.000978806	1.98E-11	3.09E-08	9.58E-07
CARS2	2	2	4.26E-05	0.000351494	0.001269134	1.81E-09	1.24E-07	1.61E-06
CHKB	1	1	4.45E-06	0.000175747	0.000978806	1.98E-11	3.09E-08	9.58E-07
CLPB	2	2	4.26E-05	0.000351494	0.001269134	1.81E-09	1.24E-07	1.61E-06
CLPP	1	1	4.45E-06	0.000175747	0.000978806	1.98E-11	3.09E-08	9.58E-07
COA8 (= APOPT1)	1	1	4.45E-06	0.000175747	0.000978806	1.98E-11	3.09E-08	9.58E-07
COASY	4	8	0.00060719	0.001405975	0.002768442	3.69E-07	1.98E-06	7.66E-06
COQ2	3	3	0.000108743	0.000527241	0.001540041	1.18E-08	2.78E-07	2.37E-06
COQ4	1	2	4.26E-05	0.000351494	0.001269134	1.81E-09	1.24E-07	1.61E-06
COQ6	1	1	4.45E-06	0.000175747	0.000978806	1.98E-11	3.09E-08	9.58E-07
COQ8A (= ADCK3)	5	10	0.000843086	0.001757469	0.003229666	7.11E-07	3.09E-06	1.04E-05
COQ8B (= ADCK4)	1	1	4.45E-06	0.000175747	0.000978806	1.98E-11	3.09E-08	9.58E-07
COX14	1	1	4.45E-06	0.000175747	0.000978806	1.98E-11	3.09E-08	9.58E-07
COX20	1	1	4.45E-06	0.000175747	0.000978806	1.98E-11	3.09E-08	9.58E-07
CPT1A	5	5	0.000285382	0.000878735	0.002049472	8.14E-08	7.72E-07	4.20E-06
CPT2	2	13	0.001217055	0.00228471	0.003903755	1.48E-06	5.22E-06	1.52E-05
DARS2	1	1	4.45E-06	0.000175747	0.000978806	1.98E-11	3.09E-08	9.58E-07
DGUOK	4	5	0.000285382	0.000878735	0.002049472	8.14E-08	7.72E-07	4.20E-06
DLAT	1	1	4.45E-06	0.000175747	0.000978806	1.98E-11	3.09E-08	9.58E-07
DLD	1	1	4.45E-06	0.000175747	0.000978806	1.98E-11	3.09E-08	9.58E-07
DNA2	3	3	0.000108743	0.000527241	0.001540041	1.18E-08	2.78E-07	2.37E-06
EARS2	4	4	0.000191573	0.000702988	0.001798941	3.67E-08	4.94E-07	3.24E-06
ECHS1	3	3	0.000108743	0.000527241	0.001540041	1.18E-08	2.78E-07	2.37E-06
ELAC2	6	6	0.000387071	0.001054482	0.002293739	1.50E-07	1.11E-06	5.26E-06
ERAL1	1	1	4.45E-06	0.000175747	0.000978806	1.98E-11	3.09E-08	9.58E-07
ETFA	3	3	0.000108743	0.000527241	0.001540041	1.18E-08	2.78E-07	2.37E-06
ETFB	1	1	4.45E-06	0.000175747	0.000978806	1.98E-11	3.09E-08	9.58E-07
ETFDH	9	10	0.000843086	0.001757469	0.003229666	7.11E-07	3.09E-06	1.04E-05
FARS2	3	6	0.000387071	0.001054482	0.002293739	1.50E-07	1.11E-06	5.26E-06
FASTKD2	1	1	4.45E-06	0.000175747	0.000978806	1.98E-11	3.09E-08	9.58E-07
FBXL4	7	12	0.001090192	0.002108963	0.003681033	1.19E-06	4.45E-06	1.36E-05
FDX2	2	3	0.000108743	0.000527241	0.001540041	1.18E-08	2.78E-07	2.37E-06
FDXR	1	1	4.45E-06	0.000175747	0.000978806	1.98E-11	3.09E-08	9.58E-07
FOXRED1	3	4	0.000191573	0.000702988	0.001798941	3.67E-08	4.94E-07	3.24E-06
GATB (= PET112)	1	1	4.45E-06	0.000175747	0.000978806	1.98E-11	3.09E-08	9.58E-07
GDAP1	3	3	0.000108743	0.000527241	0.001540041	1.18E-08	2.78E-07	2.37E-06
GFER	1	1	4.45E-06	0.000175747	0.000978806	1.98E-11	3.09E-08	9.58E-07
GFM1	10	10	0.000843086	0.001757469	0.003229666	7.11E-07	3.09E-06	1.04E-05
GLRX5	1	1	4.45E-06	0.000175747	0.000978806	1.98E-11	3.09E-08	9.58E-07
GTPBP3	1	1	4.45E-06	0.000175747	0.000978806	1.98E-11	3.09E-08	9.58E-07
HADH	1	1	4.45E-06	0.000175747	0.000978806	1.98E-11	3.09E-08	9.58E-07
HADHA	3	11	0.000965437	0.001933216	0.003456419	9.32E-07	3.74E-06	1.19E-05
HADHB	2	2	4.26E-05	0.000351494	0.001269134	1.81E-09	1.24E-07	1.61E-06
HARS2	4	4	0.000191573	0.000702988	0.001798941	3.67E-08	4.94E-07	3.24E-06
HIBCH	2	2	4.26E-05	0.000351494	0.001269134	1.81E-09	1.24E-07	1.61E-06
HKDC1	1	1	4.45E-06	0.000175747	0.000978806	1.98E-11	3.09E-08	9.58E-07
HLCS	2	2	4.26E-05	0.000351494	0.001269134	1.81E-09	1.24E-07	1.61E-06
HMGCL	3	3	0.000108743	0.000527241	0.001540041	1.18E-08	2.78E-07	2.37E-06
HMGCS2	3	4	0.000191573	0.000702988	0.001798941	3.67E-08	4.94E-07	3.24E-06
HSPA9	2	2	4.26E-05	0.000351494	0.001269134	1.81E-09	1.24E-07	1.61E-06
IREB2	1	1	4.45E-06	0.000175747	0.000978806	1.98E-11	3.09E-08	9.58E-07
ISCU	1	1	4.45E-06	0.000175747	0.000978806	1.98E-11	3.09E-08	9.58E-07
KARS	2	2	4.26E-05	0.000351494	0.001269134	1.81E-09	1.24E-07	1.61E-06
L2HGDH	2	2	4.26E-05	0.000351494	0.001269134	1.81E-09	1.24E-07	1.61E-06
LARS2	3	7	0.000494754	0.001230228	0.002533088	2.45E-07	1.51E-06	6.42E-06
LIPT1	5	18	0.001875902	0.003163445	0.004995016	3.52E-06	1.00E-05	2.50E-05
LRPPRC	3	3	0.000108743	0.000527241	0.001540041	1.18E-08	2.78E-07	2.37E-06
LYRM7	1	1	4.45E-06	0.000175747	0.000978806	1.98E-11	3.09E-08	9.58E-07
MCAT	1	1	4.45E-06	0.000175747	0.000978806	1.98E-11	3.09E-08	9.58E-07
MFF	1	5	0.000285382	0.000878735	0.002049472	8.14E-08	7.72E-07	4.20E-06
MFN2	1	1	4.45E-06	0.000175747	0.000978806	1.98E-11	3.09E-08	9.58E-07
MICU1	2	2	4.26E-05	0.000351494	0.001269134	1.81E-09	1.24E-07	1.61E-06
MIPEP	1	1	4.45E-06	0.000175747	0.000978806	1.98E-11	3.09E-08	9.58E-07
MPV17	4	4	0.000191573	0.000702988	0.001798941	3.67E-08	4.94E-07	3.24E-06
MRPL3	1	1	4.45E-06	0.000175747	0.000978806	1.98E-11	3.09E-08	9.58E-07
MRPS16	1	1	4.45E-06	0.000175747	0.000978806	1.98E-11	3.09E-08	9.58E-07
MRPS22	3	4	0.000191573	0.000702988	0.001798941	3.67E-08	4.94E-07	3.24E-06
MRPS34	1	8	0.00060719	0.001405975	0.002768442	3.69E-07	1.98E-06	7.66E-06
MTFMT	3	5	0.000285382	0.000878735	0.002049472	8.14E-08	7.72E-07	4.20E-06
MTO1	3	3	0.000108743	0.000527241	0.001540041	1.18E-08	2.78E-07	2.37E-06
MTPAP	1	1	4.45E-06	0.000175747	0.000978806	1.98E-11	3.09E-08	9.58E-07
MTRFR (= C12ORF65)	1	2	4.26E-05	0.000351494	0.001269134	1.81E-09	1.24E-07	1.61E-06
NADK2	1	1	4.45E-06	0.000175747	0.000978806	1.98E-11	3.09E-08	9.58E-07
NARS2	1	1	4.45E-06	0.000175747	0.000978806	1.98E-11	3.09E-08	9.58E-07
NAXD (= CARKD)	4	4	0.000191573	0.000702988	0.001798941	3.67E-08	4.94E-07	3.24E-06
NDUFA10	1	1	4.45E-06	0.000175747	0.000978806	1.98E-11	3.09E-08	9.58E-07
NDUFA4	1	2	4.26E-05	0.000351494	0.001269134	1.81E-09	1.24E-07	1.61E-06
NDUFAF1	2	2	4.26E-05	0.000351494	0.001269134	1.81E-09	1.24E-07	1.61E-06
NDUFAF2	1	1	4.45E-06	0.000175747	0.000978806	1.98E-11	3.09E-08	9.58E-07
NDUFAF3	1	3	0.000108743	0.000527241	0.001540041	1.18E-08	2.78E-07	2.37E-06
NDUFAF6	2	2	4.26E-05	0.000351494	0.001269134	1.81E-09	1.24E-07	1.61E-06
NDUFB3	2	7	0.000494754	0.001230228	0.002533088	2.45E-07	1.51E-06	6.42E-06
NDUFS1	4	5	0.000285382	0.000878735	0.002049472	8.14E-08	7.72E-07	4.20E-06
NDUFS4	3	3	0.000108743	0.000527241	0.001540041	1.18E-08	2.78E-07	2.37E-06
NDUFS8	3	4	0.000191573	0.000702988	0.001798941	3.67E-08	4.94E-07	3.24E-06
NDUFV1	5	5	0.000285382	0.000878735	0.002049472	8.14E-08	7.72E-07	4.20E-06
NDUFV2	1	2	4.26E-05	0.000351494	0.001269134	1.81E-09	1.24E-07	1.61E-06
NFS1	2	2	4.26E-05	0.000351494	0.001269134	1.81E-09	1.24E-07	1.61E-06
NNT	3	3	0.000108743	0.000527241	0.001540041	1.18E-08	2.78E-07	2.37E-06
OGDH	1	1	4.45E-06	0.000175747	0.000978806	1.98E-11	3.09E-08	9.58E-07
OPA1	3	8	0.00060719	0.001405975	0.002768442	3.69E-07	1.98E-06	7.66E-06
OPA3	1	1	4.45E-06	0.000175747	0.000978806	1.98E-11	3.09E-08	9.58E-07
PANK2	4	5	0.000285382	0.000878735	0.002049472	8.14E-08	7.72E-07	4.20E-06
PARS2	1	1	4.45E-06	0.000175747	0.000978806	1.98E-11	3.09E-08	9.58E-07
PC	1	1	4.45E-06	0.000175747	0.000978806	1.98E-11	3.09E-08	9.58E-07
PDHB	1	1	4.45E-06	0.000175747	0.000978806	1.98E-11	3.09E-08	9.58E-07
PDHX	1	1	4.45E-06	0.000175747	0.000978806	1.98E-11	3.09E-08	9.58E-07
PDP1	1	1	4.45E-06	0.000175747	0.000978806	1.98E-11	3.09E-08	9.58E-07
PDPR	3	3	0.000108743	0.000527241	0.001540041	1.18E-08	2.78E-07	2.37E-06
PDSS1	2	2	4.26E-05	0.000351494	0.001269134	1.81E-09	1.24E-07	1.61E-06
PINK1	3	4	0.000191573	0.000702988	0.001798941	3.67E-08	4.94E-07	3.24E-06
PITRM1	6	6	0.000387071	0.001054482	0.002293739	1.50E-07	1.11E-06	5.26E-06
PLA2G6	5	5	0.000285382	0.000878735	0.002049472	8.14E-08	7.72E-07	4.20E-06
PMPCA	1	1	4.45E-06	0.000175747	0.000978806	1.98E-11	3.09E-08	9.58E-07
PMPCB	4	4	0.000191573	0.000702988	0.001798941	3.67E-08	4.94E-07	3.24E-06
PNPLA8	3	3	0.000108743	0.000527241	0.001540041	1.18E-08	2.78E-07	2.37E-06
PNPT1	2	2	4.26E-05	0.000351494	0.001269134	1.81E-09	1.24E-07	1.61E-06
POLG	10	37	0.004582468	0.006502636	0.008951993	2.10E-05	4.23E-05	8.01E-05
POLG2	1	1	4.45E-06	0.000175747	0.000978806	1.98E-11	3.09E-08	9.58E-07
POLRMT	5	6	0.000387071	0.001054482	0.002293739	1.50E-07	1.11E-06	5.26E-06
PPA2	7	24	0.002704318	0.004217926	0.00626948	7.31E-06	1.78E-05	3.93E-05
PPOX	1	1	4.45E-06	0.000175747	0.000978806	1.98E-11	3.09E-08	9.58E-07
PRKN	7	34	0.00414158	0.005975395	0.008340096	1.72E-05	3.57E-05	6.96E-05
PTCD3	3	3	0.000108743	0.000527241	0.001540041	1.18E-08	2.78E-07	2.37E-06
QRSL1	2	2	4.26E-05	0.000351494	0.001269134	1.81E-09	1.24E-07	1.61E-06
RARS2	4	5	0.000285382	0.000878735	0.002049472	8.14E-08	7.72E-07	4.20E-06
RMND1	4	6	0.000387071	0.001054482	0.002293739	1.50E-07	1.11E-06	5.26E-06
RTN4IP1	4	4	0.000191573	0.000702988	0.001798941	3.67E-08	4.94E-07	3.24E-06
SACS	8	8	0.00060719	0.001405975	0.002768442	3.69E-07	1.98E-06	7.66E-06
SCO1	1	1	4.45E-06	0.000175747	0.000978806	1.98E-11	3.09E-08	9.58E-07
SCO2	3	3	0.000108743	0.000527241	0.001540041	1.18E-08	2.78E-07	2.37E-06
SDHA	3	4	0.000191573	0.000702988	0.001798941	3.67E-08	4.94E-07	3.24E-06
SDHD	1	1	4.45E-06	0.000175747	0.000978806	1.98E-11	3.09E-08	9.58E-07
SERAC1	1	1	4.45E-06	0.000175747	0.000978806	1.98E-11	3.09E-08	9.58E-07
SLC19A2	1	1	4.45E-06	0.000175747	0.000978806	1.98E-11	3.09E-08	9.58E-07
SLC19A3	1	1	4.45E-06	0.000175747	0.000978806	1.98E-11	3.09E-08	9.58E-07
SLC22A5	9	19	0.002011572	0.003339192	0.005209671	4.05E-06	1.12E-05	2.71E-05
SLC25A1	2	2	4.26E-05	0.000351494	0.001269134	1.81E-09	1.24E-07	1.61E-06
SLC25A13	2	2	4.26E-05	0.000351494	0.001269134	1.81E-09	1.24E-07	1.61E-06
SLC25A19	1	1	4.45E-06	0.000175747	0.000978806	1.98E-11	3.09E-08	9.58E-07
SLC25A20	5	5	0.000285382	0.000878735	0.002049472	8.14E-08	7.72E-07	4.20E-06
SLC25A26	2	2	4.26E-05	0.000351494	0.001269134	1.81E-09	1.24E-07	1.61E-06
SLC25A3	3	3	0.000108743	0.000527241	0.001540041	1.18E-08	2.78E-07	2.37E-06
SLC25A38	1	4	0.000191573	0.000702988	0.001798941	3.67E-08	4.94E-07	3.24E-06
SLC25A46	1	1	4.45E-06	0.000175747	0.000978806	1.98E-11	3.09E-08	9.58E-07
SLC52A2	6	8	0.00060719	0.001405975	0.002768442	3.69E-07	1.98E-06	7.66E-06
SPATA5 (= AFG2A)	4	6	0.000387071	0.001054482	0.002293739	1.50E-07	1.11E-06	5.26E-06
SPG7	13	64	0.008672655	0.011247803	0.014340783	7.52E-05	0.000126513	0.000205658
STAT2	2	2	4.26E-05	0.000351494	0.001269134	1.81E-09	1.24E-07	1.61E-06
SUCLA2	1	1	4.45E-06	0.000175747	0.000978806	1.98E-11	3.09E-08	9.58E-07
SURF1	3	6	0.000387071	0.001054482	0.002293739	1.50E-07	1.11E-06	5.26E-06
TACO1	3	3	0.000108743	0.000527241	0.001540041	1.18E-08	2.78E-07	2.37E-06
TARS2	2	2	4.26E-05	0.000351494	0.001269134	1.81E-09	1.24E-07	1.61E-06
THG1L	1	1	4.45E-06	0.000175747	0.000978806	1.98E-11	3.09E-08	9.58E-07
TK2	1	1	4.45E-06	0.000175747	0.000978806	1.98E-11	3.09E-08	9.58E-07
TMEM126B	3	13	0.001217055	0.00228471	0.003903755	1.48E-06	5.22E-06	1.52E-05
TMEM70	3	3	0.000108743	0.000527241	0.001540041	1.18E-08	2.78E-07	2.37E-06
TOP3A	2	2	4.26E-05	0.000351494	0.001269134	1.81E-09	1.24E-07	1.61E-06
TRAK1	1	1	4.45E-06	0.000175747	0.000978806	1.98E-11	3.09E-08	9.58E-07
TRMT5	2	4	0.000191573	0.000702988	0.001798941	3.67E-08	4.94E-07	3.24E-06
TRMU	2	2	4.26E-05	0.000351494	0.001269134	1.81E-09	1.24E-07	1.61E-06
TRNT1	2	4	0.000191573	0.000702988	0.001798941	3.67E-08	4.94E-07	3.24E-06
TSFM	1	1	4.45E-06	0.000175747	0.000978806	1.98E-11	3.09E-08	9.58E-07
TTC19	1	1	4.45E-06	0.000175747	0.000978806	1.98E-11	3.09E-08	9.58E-07
TYMP	3	3	0.000108743	0.000527241	0.001540041	1.18E-08	2.78E-07	2.37E-06
UQCRC2	2	2	4.26E-05	0.000351494	0.001269134	1.81E-09	1.24E-07	1.61E-06
VARS2	3	4	0.000191573	0.000702988	0.001798941	3.67E-08	4.94E-07	3.24E-06
VPS13C	5	7	0.000494754	0.001230228	0.002533088	2.45E-07	1.51E-06	6.42E-06
WARS2	2	2	4.26E-05	0.000351494	0.001269134	1.81E-09	1.24E-07	1.61E-06
XPNPEP3	2	2	4.26E-05	0.000351494	0.001269134	1.81E-09	1.24E-07	1.61E-06
YARS2	1	2	4.26E-05	0.000351494	0.001269134	1.81E-09	1.24E-07	1.61E-06
